# A genetic and transcriptomic assessment of the *KTN1* gene in Parkinson’s disease risk

**DOI:** 10.1101/2021.03.08.21252688

**Authors:** Anni Moore, Sara Bandres-Ciga, Cornelis Blauwendraat, Monica Diez-Fairen, on behalf of the International Parkinson’s Disease Genomics Consortium (IPDGC)

**Author notes:** **Corresponding author:** Dr. Monica Diez-Fairen,. University Hospital MútuaTerrassa, Sant Antoni 19, Terrassa 08221, Barcelona, Spain.

## Abstract

Parkinson’s disease (PD) is a progressive neurological disorder caused by both genetic and environmental factors. A recent finding has suggested an association between *KTN1* genetic variants and changes in its expression in the putamen and substantia nigra brain regions and an increased risk for PD. Here, we examine the link between PD susceptibility and *KTN1* using individual-level genotyping data and summary statistics from the most recent genome-wide association studies (GWAS) for PD risk and age at onset from the International Parkinson’s Disease Genomics Consortium (IPDGC), as well as whole-genome sequencing data from the Accelerating Medicines Partnership Parkinson’s disease (AMP-PD) initiative. To investigate the potential effect of changes in *KTN1* expression on PD compared to healthy individuals, we further assess publicly available expression quantitative trait loci (eQTL) results from GTEx v8 and BRAINEAC and transcriptomics data from AMP-PD. Overall, we found no genetic associations between *KTN1* and PD in our cohorts but found potential evidence of differences in mRNA expression, which needs to be further explored.
