## Supplemental Table 3 for "A genetic and transcriptomic assessment of the *KTN1* gene in Parkinson’s disease risk"

### Sheet: Supplementary Table 3
Supplementary Table 3. Burden analyses using whole genome sequencing data
	No Filter		Freq 1%		Freq 3%
Gene	Skat	SkatO	Skat	SkatO	Skat	SkatO
DLGAP5	0.005	0.0021269	0.865052	1	0.336474	0.337641
KTN1-AS1	0.113327	0.0472281	0.938967	0.696425	0.969932	0.725575
LGALS3	0.0132	0.0106963	0.516796	0.67476	0.416493	0.29912
SOCS4	0.0826	0.047331	0.478698	0.623867	0.523286	0.624661
SAMD4A	0.0958	0.162584	0.106474	0.0961596	0.0766	0.135133
MIR4308	0.533903	0.526702	-	-	-	-
TBPL2	0.0619	0.0223522	0.142389	0.144942	0.329707	0.166126
KTN1	0.0504	0.0189314	0.504796	0.509748	0.650195	0.444442
RPL13AP3	0.451467	0.346245	0.818331	1	0.949668	1
LINC00520	0.281532	0.35402	0.846024	0.73814	0.918274	1
PELI2	0.187406	0.208061	0.518672	0.292009	0.538503	0.699112
LOC101927690	0.856164	1	0.381534	0.0787661	0.643501	0.0822971
FBXO34	0.0119	0.00383884	0.575374	0.708252	0.250752	0.132604
MAPK1IP1L	0.0359	0.0107874	0.469704	0.64821	0.0257	0.0420272
TMEM260	0.391083	0.51967	0.428266	0.559921	0.24728	0.346099
GCH1	0.11609	0.0689234	0.918274	0.851074	0.0553	0.0672765
WDHD1	0.0298	0.0172823	0.992063	1	0.0811	0.0922467
ATG14	0.0081	0.00216524	0.675219	0.739356	0.21254	0.23712
