## Supplemental Table 4 for "A genetic and transcriptomic assessment of the *KTN1* gene in Parkinson’s disease risk"

### Sheet: Supplementary Table 4
Supplementary Table 4. T-test in AMP-PD whole blood mRNA expression at 0 month time point by cohort
	Month 24
	PDBP		PPMI
Case status	Case	Control	Case	Control
Samples	780	434	723	539
Mean age (yrs)	64.4	62.1	62.9	57.6
Raw KTN1 expression (TPMs)	18.9	19.59	25.67	26.1
p-value	0.07255		0.12553
